# Genome-wide epistasis analysis in Parkinson’s disease between populations with different genetic ancestry reveals significant variant-variant interactions

**DOI:** 10.1101/2022.07.29.22278162

**Authors:** Alejandro Cisterna-Garcia, Bernabe I. Bustos, Sara Bandres-Ciga, Thiago P. Leal, Elif I. Sarihan, Christie Jok, Cornelis Blauwendraat, Mike A. Nalls, Dimitri Krainc, Andrew B. Singleton, International Parkinson’s Disease Genomics Consortium (IPDGC), Ignacio F. Mata, Steven J. Lubbe, Juan A. Botia

## Abstract

Genome-wide association studies (GWAS) have increased our understanding of Parkinson’s disease (PD) genetics through the identification of common disease-associated variants. However, much of the heritability remains unaccounted for and we hypothesized that this could be partly explained by epistasis. Here, we developed a genome-wide non-exhaustive epistasis screening pipeline called *Variant-variant interaction through variable thresholds* (*VARI3*) and applied it to diverse PD GWAS cohorts. First, as a discovery cohort, we used 14 cohorts of European ancestry (14,671 cases and 17,667 controls) to identify candidate variant-variant interactions. Next, we replicated significant results in a cohort with a predominately Latino genetic ancestry (807 cases and 690 controls). We identified 14 significant epistatic signals in the discovery stage, with genes showing enrichment in PD-relevant ontologies and pathways. Next, we successfully replicated two of the 14 interactions, where the signals were located nearby *SNCA* and within *MAPT* and *WNT3*. Finally, we determined that the epistatic effect on PD of those variants was similar between populations. In brief, we identified several epistatic signals associated with PD and replicated associations despite differences in the genetic ancestry between cohorts. We also observed their biological relevance and effect on the phenotype using *in silico* analysis.
