## Supplementary Table 1 for "Genome-wide epistasis analysis in Parkinson’s disease between populations with different genetic ancestry reveals significant variant-variant interactions"

### Sheet: Sheet1
Supplementary Table 1. Samples sizes for all IPDGC genotyping datasets
Study	Cases (N)	Controls (N)	Total (N)
Baylor College of Medicine / University of Maryland	768	195	963
Finnish Parkinson's	386	492	878
McGill Parkinson's	580	905	1485
Oslo Parkinson's Disease Study	476	462	938
SPAIN	4467	2884	7351
UK-GWAS	1609	5195	6804
Vance	619	298	917
Dutch	765	1982	2747
Germany	712	942	1654
NIA	841	3001	3842
PROPARK	230	NA	230
PROBAND	1810	NA	1810
TUBI	658	534	1192
MF	750	777	1527
TOTAL	14671	17667	32338
