## Supplementary Table 2 for "Genome-wide epistasis analysis in Parkinson’s disease between populations with different genetic ancestry reveals significant variant-variant interactions"

### Sheet: Sheet1
Supplementary Table 2. Samples sizes for all LARGE PD cohorts
Country	Cases (N)	Controls (N)	Total (N)
Brazil	148	79	227
Chile	13	0	13
Colombia	157	194	351
Peru	437	278	715
Uruguay	52	139	191
TOTAL	807	690	1497
