## Supplementary Table 3 for "Genome-wide epistasis analysis in Parkinson’s disease between populations with different genetic ancestry reveals significant variant-variant interactions"

### Sheet: Sheet1
Supplementary Table 3. Complete epistasis results from VARI3 in the discovery GWAS from the IPDGC
SNP	CHISQ	Pepi	SNP2	GEN1	GEN2	F_A1	ORl1	Pl1	LOC1	F_A2	Pl2	ORl2	LOC2
15:58980985	201	1.299e-45	15:58856033	ADAM10	LIPC	0.2105	1.142	4.038e-07	intronic	0.2931	0.8689	0.9971	intronic
6:33050441	100.2	1.371e-23	6:33055501	HLA-DPB1	HLA-DPB1(NM_002121:c.*1190C>T)	0.2146	1.167	4.101e-09	intronic	0.2018	0.684	0.992	UTR3
4:90607126	84.99	3.045e-20	4:90610135	GPRIN3(dist=378175),SNCA(dist=38124)	GPRIN3(dist=381184),SNCA(dist=35115)	0.4687	1.159	4.917e-12	intergenic	0.1413	0.04533	1.047	intergenic
1:155065981	49.94	1.6e-12	1:155509622	EFNA3(dist=5967),EFNA1(dist=34371)	ASH1L	0.4894	1.094	2.625e-05	intergenic	0.1311	0.8533	1.004	intronic
4:90703753	46.53	9.098e-12	4:90629465	SNCA	GPRIN3(dist=400514),SNCA(dist=15785)	0.1203	1.242	2e-10	intronic	0.4224	1.588e-12	1.12	intergenic
1:155120012	45.89	1.259e-11	1:155632053	DPM3(dist=7005),KRTCAP2(dist=21872)	YY1AP1	0.3788	0.9116	2.324e-05	intergenic	0.08121	0.02389	1.068	intronic
17:43856458	44.56	2.478e-11	17:43820669	LINC02210-CRHR1	LINC02210-CRHR1	0.367	0.8668	8.628e-09	intronic	0.4011	6.68e-08	0.9169	intronic
6:32376471	41.74	1.049e-10	6:32339925	TSBP1-AS1(dist=965)	TSBP1-AS1	0.2029	1.14	1.058e-06	downstream	0.3688	5.58e-05	1.068	ncRNA_intronic
1:155122783	40.27	2.217e-10	1:155698425	DPM3(dist=9776),KRTCAP2(dist=19101)	DAP3	0.1563	1.152	2.376e-06	intergenic	0.09502	0.2122	1.034	intronic
12:40383902	37.02	1.176e-09	12:40354470	SLC2A13	SLC2A13	0.3265	1.103	2.079e-05	intronic	0.4601	0.009446	1.042	intronic
6:32590735	36.89	1.256e-09	6:32193512	HLA-DRB1(dist=33122),HLA-DQA1(dist=14448)	NOTCH4(dist=1668),TSBP1-AS1(dist=29438)	0.213	1.161	4.139e-08	intergenic	0.2085	0.0002904	1.074	intergenic
6:32360849	35.37	2.741e-09	6:32666636	HCG23,TSBP1-AS1	HLA-DQB1(dist=32202),HLA-DQA2(dist=42532)	0.2389	1.116	1.994e-05	ncRNA_intronic	0.1319	9.031e-07	1.124	intergenic
17:43992943	33.82	6.056e-09	17:44865439	MAPT	WNT3	0.32	0.8875	1.758e-05	intronic	0.2453	4.994e-11	0.8878	intronic
1:155033317	33.63	6.69e-09	1:155310443	DCST1-AS1	ASH1L	0.3357	1.116	1.429e-06	ncRNA_intronic	0.08411	0.09484	1.049	intronic
17:43472321	32.89	9.78e-09	13:38646502	ARHGAP27(NM_001282290:c.*501T>C,NM_199282:c.*501T>C)	LINC00571	0.4631	0.8722	8.675e-10	UTR3	0.4782	0.008962	0.9595	ncRNA_intronic
1:155047719	32.67	1.098e-08	1:155310443	EFNA4(dist=5690),EFNA3(dist=3594)	ASH1L	0.5007	1.1	8.205e-06	intergenic	0.08411	0.09484	1.049	intronic
4:90641340	32.1	1.468e-08	4:90629465	GPRIN3(dist=412389),SNCA(dist=3910)	GPRIN3(dist=400514),SNCA(dist=15785)	0.4213	1.246	9.184e-24	intergenic	0.4224	1.588e-12	1.12	intergenic
17:43870142	31.25	2.275e-08	17:43820669	CRHR1,LINC02210-CRHR1	LINC02210-CRHR1	0.431	1.091	7.506e-05	intronic	0.4011	6.68e-08	0.9169	intronic
17:43572419	31.25	2.28e-08	21:19490068	PLEKHM1(dist=4332),ARL17B(dist=8206)	CHODL	0.2022	0.7951	8.826e-09	intergenic	0.3951	0.01788	0.9625	intronic
4:90668419	30.88	2.752e-08	4:90637425	SNCA	GPRIN3(dist=408474),SNCA(dist=7825)	0.3656	1.11	2.937e-06	intronic	0.1198	9.345e-19	1.251	intergenic
4:785228	30.41	3.503e-08	3:51811944	CPLX1	IQCF6(dist=635)	0.3573	1.115	1.217e-06	intronic	0.303	0.2452	0.9803	downstream
17:43909412	30.14	4.031e-08	6:156000724	CRHR1,LINC02210-CRHR1	LOC105378068(dist=153572),MIR1202(dist=267207)	0.4346	0.8999	1.869e-05	intronic	0.2718	0.1268	0.9733	intergenic
4:1013634	29.98	4.38e-08	4:94245241	FGFRL1	GRID2	0.1367	1.172	6.027e-07	intronic	0.2132	0.3064	1.02	intronic
12:40620808	29.93	4.496e-08	10:133225447	LRRK2	TCERG1L(dist=115463),LINC01164(dist=379287)	0.2164	1.16	2.368e-08	intronic	0.2491	0.003575	0.9485	intergenic
8:11534907	29.76	4.89e-08	1:246648135	GATA4	SMYD3	0.4374	0.9159	4.275e-05	intronic	0.3017	0.449	0.9871	intronic
17:43739194	29.75	4.918e-08	2:52477408	LINC02210-CRHR1	LOC730100	0.4607	1.11	4.019e-06	intronic	0.3723	0.3656	0.9853	ncRNA_intronic
8:89119305	29.48	5.665e-08	9:26219135	MMP16	LOC100506422(dist=100729),CAAP1(dist=621548)	0.3837	1.1	1.44e-05	intronic	0.08735	0.001554	1.094	intergenic
16:30982225	28.92	7.576e-08	20:4592617	SETD1A	ADRA1D(dist=362683),PRNP(dist=74485)	0.4419	1.132	8.473e-09	intronic	0.3712	6.492e-05	0.937	intergenic
16:55928523	28.88	7.729e-08	18:8653957	CES5A	RAB12(dist=14577),GACAT2(dist=41897)	0.207	0.8858	2.041e-05	intronic	0.4811	0.006011	1.044	intergenic
8:38559641	28.85	7.842e-08	2:232343515	RNF5P1(dist=100866),TACC1(dist=26459)	NCL(dist=14320),LINC00471(dist=29622)	0.1576	0.8774	5.374e-06	intergenic	0.4811	0.0576	1.03	intergenic
1:205723572	28.68	8.555e-08	4:29502920	NUCKS1(dist=4262),RAB29(dist=13542)	LINC02472(dist=280137),PCDH7(dist=1219071)	0.404	0.8686	6.868e-11	intergenic	0.08019	0.0339	1.064	intergenic
17:43551672	28.62	8.816e-08	17:43476606	PLEKHM1	ARHGAP27	0.4341	0.9049	9.944e-06	intronic	0.5082	0.0001216	1.063	intronic
17:43836953	28.6	8.918e-08	6:155999212	LINC02210-CRHR1	LOC105378068(dist=152060),MIR1202(dist=268719)	0.1737	0.7915	2.208e-09	intronic	0.2504	0.07961	0.9687	intergenic
1:19492707	28.3	1.042e-07	15:82390989	UBR4	LINC01583(dist=955)	0.3954	0.9114	2.215e-05	intronic	0.1883	0.4452	1.016	downstream
6:32667815	28.19	1.1e-07	6:32667957	HLA-DQB1(dist=33381),HLA-DQA2(dist=41353)	HLA-DQB1(dist=33523),HLA-DQA2(dist=41211)	0.1838	1.136	4.92e-06	intergenic	0.1005	1.217e-08	0.8643	intergenic
17:43781747	28.11	1.151e-07	17:44865439	LINC02210-CRHR1	WNT3	0.4307	0.9084	4.578e-05	intronic	0.2453	4.994e-11	0.8878	intronic
10:130041446	28.1	1.153e-07	8:71005097	MKI67(dist=116759),LINC01163(dist=42768)	PRDM14(dist=21610),NCOA2(dist=16920)	0.4613	0.9196	8.82e-05	intergenic	0.3875	0.942	0.9988	intergenic
17:44126765	28.08	1.166e-07	6:155999212	KANSL1	LOC105378068(dist=152060),MIR1202(dist=268719)	0.1783	0.7812	4.175e-10	intronic	0.2504	0.07961	0.9687	intergenic
19:40334719	27.97	1.232e-07	2:20776771	FBL	LOC107985856(dist=75487),HS1BP3-IT1(dist=13764)	0.3083	0.9079	2.544e-05	intronic	0.07229	0.6158	1.015	intergenic
4:91152866	27.67	1.442e-07	16:72361319	CCSER1	LINC01572	0.1074	1.216	4.433e-08	intronic	0.207	0.0005161	0.9351	ncRNA_intronic
2:137029668	27.62	1.48e-07	8:4595030	CXCR4(dist=153943),THSD7B(dist=493447)	CSMD1	0.465	0.9135	4.064e-05	intergenic	0.3604	0.01486	1.041	intronic
13:38270164	27.45	1.614e-07	10:92623448	TRPC4	HTR7(dist=5652),RPP30(dist=8261)	0.465	0.9156	3.79e-05	intronic	0.1554	0.1281	0.9675	intergenic
2:136608646	27.15	1.885e-07	4:168816774	MCM6	SPOCK3(dist=661033),ANXA10(dist=196914)	0.3771	0.8872	1.932e-07	intronic	0.2008	0.2504	1.023	intergenic
3:16706472	27.12	1.92e-07	3:16404794	DAZL(dist=59542),PLCL2(dist=219976)	RFTN1	0.2584	0.8986	8.778e-06	intergenic	0.4183	0.1018	0.9742	intronic
2:136815388	27.11	1.929e-07	5:62034844	DARS-AS1(dist=50276),CXCR4(dist=56531)	IPO11(dist=110428),HTR1A(dist=1221031)	0.31	0.8988	7.124e-06	intergenic	0.4915	0.01801	1.038	intergenic
4:115012359	27.02	2.02e-07	7:29032887	ARSJ(dist=111556),UGT8(dist=507199)	LOC100506497	0.27	0.8984	5.669e-06	intergenic	0.07126	0.8566	0.9945	ncRNA_intronic
11:133800769	26.83	2.225e-07	8:17282411	IGSF9B	MTMR7(dist=11551),SLC7A2(dist=72186)	0.4027	1.096	3.972e-05	intronic	0.1534	0.4415	1.017	intergenic
20:16827623	26.52	2.618e-07	14:52853932	OTOR(dist=94814),PCSK2(dist=379129)	PTGER2(dist=58619),TXNDC16(dist=43376)	0.228	0.8997	2.083e-05	intergenic	0.4876	0.09961	1.026	intergenic
4:980932	26.35	2.849e-07	4:927973	IDUA	TMEM175	0.4028	0.8563	6.457e-13	exonic	0.3605	3.002e-05	0.9339	intronic
1:205734032	26.26	2.995e-07	11:38464918	NUCKS1(dist=14722),RAB29(dist=3082)	LINC02760(dist=488705),LINC02759(dist=174896)	0.2358	0.8953	7.405e-06	intergenic	0.5003	0.6639	1.007	intergenic
8:38535739	26.22	3.054e-07	17:43060158	RNF5P1(dist=76964),TACC1(dist=50361)	C1QL1(dist=14487),DCAKD(dist=40548)	0.316	0.9074	2.247e-05	intergenic	0.3715	0.5649	0.9906	intergenic
10:78503927	25.82	3.761e-07	2:23520587	LRMDA(dist=184001),KCNMA1(dist=125432)	LINC01884(dist=759428),KLHL29(dist=87463)	0.4726	0.9174	5.656e-05	intergenic	0.222	0.2158	1.024	intergenic
9:17731921	25.81	3.775e-07	4:132733652	SH3GL2	SNHG27(dist=21015),LINC01256(dist=778592)	0.2674	1.107	3.859e-05	intronic	0.2027	0.7393	1.007	intergenic
3:182734481	25.68	4.039e-07	6:88908565	MCCC1	CNR1(dist=31497),LOC101928936(dist=327078)	0.1677	0.872	6.803e-07	intronic	0.4588	0.1274	0.9761	intergenic
4:989022	25.61	4.179e-07	3:194291805	IDUA	LINC00884(dist=82531),TMEM44-AS1(dist=13192)	0.1276	1.237	1.017e-10	intronic	0.4335	0.04342	0.9684	intergenic
16:30841642	25.58	4.242e-07	5:90273801	ZNF629(dist=43116),BCL7C(dist=3305)	ADGRV1	0.3587	0.901	2.29e-06	intergenic	0.1145	0.6529	0.9889	intronic
4:872067	25.44	4.581e-07	17:65342356	GAK	PSMD12	0.1926	0.8724	2.53e-07	intronic	0.2643	0.1825	0.9765	intronic
4:951947	25.28	4.974e-07	9:13214640	TMEM175	MPDZ	0.2067	1.261	7.332e-18	exonic	0.1743	0.05691	1.041	intronic
6:6132479	24.98	5.813e-07	1:4835893	NRN1(dist=124641),F13A1(dist=11832)	AJAP1	0.3758	0.8968	6.359e-07	intergenic	0.1665	0.3757	1.019	intronic
4:90816294	24.88	6.096e-07	4:77218240	MMRN1	FAM47E-STBD1	0.07164	1.319	3.384e-10	exonic	0.3916	0.2186	1.02	intronic
4:1010251	24.79	6.392e-07	13:34856572	FGFRL1	RFC3(dist=315877),LINC02343(dist=65608)	0.4094	1.097	2.078e-05	intronic	0.04969	0.6309	0.9828	intergenic
2:169117025	24.78	6.424e-07	12:70834659	STK39(dist=12920),CERS6(dist=195757)	KCNMB4(dist=6587),PTPRB(dist=74991)	0.1468	1.163	1.7e-06	intergenic	0.4324	0.2418	0.9815	intergenic
4:939087	24.71	6.681e-07	11:127663175	TMEM175	LINC02712(dist=456247),LINC02098(dist=415486)	0.322	1.207	4.533e-16	intronic	0.1188	0.1872	0.9685	intergenic
17:44824213	24.62	6.976e-07	7:52646862	NSF	LOC107986794(dist=1185909),POM121L12(dist=456464)	0.1933	0.8222	6.503e-07	intronic	0.2912	0.6762	0.9928	intergenic
17:44515243	24.46	7.592e-07	11:80547481	NSFP1(dist=14780),ARL17A(dist=70804)	LINC02720(dist=73635),MIR4300HG(dist=1043412)	0.2123	0.8284	5.696e-07	intergenic	0.1873	0.6353	1.01	intergenic
4:91077522	24.23	8.579e-07	17:30667728	CCSER1	C17orf75	0.112	1.227	3.802e-09	intronic	0.4219	0.05643	0.97	intronic
17:43783340	24.18	8.797e-07	5:134670656	LINC02210-CRHR1	C5orf66	0.4501	0.8786	3.539e-08	intronic	0.06608	0.07289	0.9452	ncRNA_intronic
1:53291550	23.82	1.062e-06	2:202585228	ZYG11B(NM_024646:c.*4249G>A)	ALS2	0.4023	1.092	5.623e-05	UTR3	0.08033	0.02107	0.9359	intronic
4:957284	23.8	1.069e-06	5:116539684	DGKQ	LINC02214(dist=441779),LINC00992(dist=211524)	0.1695	1.162	2.685e-07	intronic	0.301	0.2282	0.9795	intergenic
1:205744546	23.79	1.074e-06	6:21150647	RAB29(NM_001135663:c.-462T>G,NM_001135662:c.-462T>G,NM_003929:c.-462T>G,NM_001135664:c.-3785T>G)	CDKAL1	0.2142	0.8971	2.169e-05	UTR5	0.3175	0.881	1.003	intronic
4:90757294	23.78	1.084e-06	10:3161148	SNCA	PFKP	0.1897	0.8184	5.797e-14	intronic	0.3164	0.5856	1.009	intronic
15:61996981	23.77	1.089e-06	18:12208501	RORA(dist=475480),LINC02349(dist=25136)	C18orf61	0.1265	0.8663	4.051e-06	intergenic	0.26	0.9042	1.002	ncRNA_intronic
7:23110019	23.71	1.123e-06	7:148254067	FAM126A(dist=56270),KLHL7-DT(dist=30828)	CNTNAP2(dist=135979),C7orf33(dist=33791)	0.4353	0.918	6.959e-05	intergenic	0.499	0.006999	1.044	intergenic
1:213151580	23.69	1.132e-06	3:82958546	VASH2	LINC02008(dist=445720),LINC00971(dist=1729010)	0.3077	1.11	8.142e-06	intronic	0.4211	0.4491	1.012	intergenic
4:734351	23.56	1.213e-06	18:47505974	PCGF3	MYO5B	0.4886	1.104	4.033e-06	intronic	0.053	0.47	0.975	intronic
21:38924140	23.53	1.233e-06	13:111132820	DYRK1A(dist=25481),KCNJ6(dist=55535)	COL4A2	0.2751	1.107	2.814e-05	intergenic	0.3369	0.8192	0.9962	intronic
13:84035727	23.52	1.239e-06	11:120791799	NONE(dist=NONE),SLITRK1(dist=415613)	GRIK4	0.4413	1.107	1.962e-06	intergenic	0.12	0.1335	1.037	intronic
8:21909218	23.5	1.253e-06	22:35756009	DMTN	TOM1(dist=12022),HMOX1(dist=21080)	0.4654	0.9036	2.032e-06	intronic	0.4983	0.3102	1.016	intergenic
17:60188441	23.31	1.384e-06	10:7253050	MED13(dist=45802),TBC1D3P2(dist=153626)	SFMBT2	0.1757	1.139	4.974e-06	intergenic	0.4098	0.1433	1.024	intronic
4:90237281	23.29	1.395e-06	6:167682169	GPRIN3(dist=8330),SNCA(dist=407969)	HPAT5(dist=31169),UNC93A(dist=22634)	0.1214	1.166	4.867e-06	intergenic	0.1707	0.001584	1.069	intergenic
12:40650351	23.1	1.538e-06	4:123766743	LRRK2	FGF2	0.1648	1.147	4.305e-06	intronic	0.1542	0.0005795	1.079	intronic
16:29350560	22.79	1.813e-06	2:107160183	SNX29P2	CD8B2	0.2681	0.8962	1.68e-05	ncRNA_intronic	0.3975	0.01075	1.042	intronic
17:16006827	22.48	2.127e-06	9:121045042	NCOR1	TLR4(dist=558029),LINC02578(dist=396907)	0.4264	1.122	1.166e-07	intronic	0.1031	0.8361	1.005	intergenic
4:909040	22.46	2.145e-06	9:120079922	GAK	ASTN2	0.3211	0.8767	6.352e-09	intronic	0.4045	0.8495	0.997	intronic
8:99194882	22.16	2.507e-06	1:158086281	POP1(dist=22813),NIPAL2(dist=7172)	KIRREL1(dist=16229),LINC01704(dist=15553)	0.3571	1.102	1.394e-05	intergenic	0.1639	0.02168	1.051	intergenic
1:19629277	22.15	2.528e-06	5:108253301	AKR7A2(NM_001320979:c.*1442C>T,NM_003689:c.*1442C>T)	FER	0.3508	0.9066	1.23e-05	UTR3	0.0439	0.9578	1.002	intronic
4:90671487	22.03	2.693e-06	1:8431607	SNCA	RERE	0.08902	1.446	4.679e-20	intronic	0.489	1.381e-05	1.071	intronic
4:816756	21.9	2.881e-06	14:41825428	CPLX1	LINC02315(dist=215177),LRFN5(dist=250631)	0.07341	0.7743	1.092e-10	intronic	0.4905	0.4692	0.9886	intergenic
8:11712443	21.75	3.117e-06	5:66532920	CTSB	CD180(dist=40293),LINC02242(dist=395174)	0.2444	0.8964	8.434e-06	intronic	0.1114	0.01889	1.061	intergenic
4:90949825	21.69	3.212e-06	7:147749527	MMRN1(dist=74064),CCSER1(dist=98859)	CNTNAP2	0.05542	1.406	1.714e-12	intergenic	0.3514	9.143e-05	1.067	intronic
4:90821381	21.62	3.326e-06	2:130415590	MMRN1	LINC01854(dist=384126),LINC02572(dist=202196)	0.09935	1.299	4.452e-12	intronic	0.4171	0.3801	0.986	intergenic
6:54263346	21.59	3.375e-06	18:10571021	TINAG(dist=8406),FAM83B(dist=448223)	NAPG(dist=18261),LINC01887(dist=39975)	0.5039	1.095	2.012e-05	intergenic	0.2798	0.003976	1.052	intergenic
12:123296294	21.52	3.507e-06	3:148291733	CCDC62	LINC02046(dist=173990),AGTR1(dist=123925)	0.4838	1.098	1.202e-05	intronic	0.2561	0.7822	1.005	intergenic
15:61993702	20.53	5.89e-06	11:7415972	RORA(dist=472201),LINC02349(dist=28415)	SYT9	0.2474	0.8987	9.974e-06	intergenic	0.2662	0.0004788	1.065	intronic
4:90513519	19.96	7.915e-06	2:45204691	GPRIN3(dist=284568),SNCA(dist=131731)	SIX3(dist=31481),SIX2(dist=27630)	0.04857	1.317	8.044e-08	intergenic	0.4257	3.661e-06	1.077	intergenic
Epistatic signals in bold letters are significant after bonferroni correction
SNP= First variant
CHISQ= Chi square statistic for interaction
Pepi= P value for the interaction
SNP2= Second variant
GEN1= Nearest gene to first variant
GEN2= Nearest gene to second variant
F_A1= Frequency of first variant
ORl1= Odds ratio for first varant in association to PD
Pl1= P value for first variant in association to PD
LOC1= Genomic localization for first variant
F_A2= Frequency of second variant
Pl2= P value for second variant in association to PD
ORl2= Odds ratio for second variant in association to PD
LOC2= Genomic localization for second variant
