## Supplementary Table 4 for "Genome-wide epistasis analysis in Parkinson’s disease between populations with different genetic ancestry reveals significant variant-variant interactions"

### Sheet: Sheet1
Supplementary Table 4. Significant and high LD interacting variants used for functional analyses
Chr	Start	ID	Ref	Alt	Location	Nearest genes
1	155033317	1:155033317:T:C	T	C	ncRNA_intronic	DCST1-AS1
1	155033572	1:155033572:A:G	A	G	ncRNA_intronic	DCST1-AS1
1	155065159	1:155065159:G:A	G	A	intergenic	EFNA3;EFNA1
1	155065981	1:155065981:C:T	C	T	intergenic	EFNA3;EFNA1
1	155066416	1:155066416:G:A	G	A	intergenic	EFNA3;EFNA1
1	155067283	1:155067283:T:C	T	C	intergenic	EFNA3;EFNA1
1	155068748	1:155068748:C:A	C	A	intergenic	EFNA3;EFNA1
1	155070862	1:155070862:C:A	C	A	intergenic	EFNA3;EFNA1
1	155113104	1:155113104:G:T	G	T	upstream	DPM3
1	155115260	1:155115260:T:C	T	C	intergenic	DPM3;KRTCAP2
1	155120012	1:155120012:A:G	A	G	intergenic	DPM3;KRTCAP2
1	155121922	1:155121922:A:G	A	G	intergenic	DPM3;KRTCAP2
1	155122783	1:155122783:G:A	G	A	intergenic	DPM3;KRTCAP2
1	155124772	1:155124772:C:A	C	A	intergenic	DPM3;KRTCAP2
1	155124985	1:155124985:A:G	A	G	intergenic	DPM3;KRTCAP2
1	155310443	1:155310443:C:T	C	T	intronic	ASH1L
1	155509622	1:155509622:C:T	C	T	intronic	ASH1L
1	155632053	1:155632053:G:A	G	A	intronic	YY1AP1
1	155689813	1:155689813:T:C	T	C	intronic	DAP3
1	155698425	1:155698425:C:T	C	T	intronic	DAP3
4	90606597	4:90606597:C:T	C	T	intergenic	GPRIN3;SNCA
4	90607077	4:90607077:G:C	G	C	intergenic	GPRIN3;SNCA
4	90607126	4:90607126:C:G	C	G	intergenic	GPRIN3;SNCA
4	90608959	4:90608959:C:T	C	T	intergenic	GPRIN3;SNCA
4	90610135	4:90610135:A:T	A	T	intergenic	GPRIN3;SNCA
4	90628127	4:90628127:A:G	A	G	intergenic	GPRIN3;SNCA
4	90628439	4:90628439:C:G	C	G	intergenic	GPRIN3;SNCA
4	90629465	4:90629465:G:C	G	C	intergenic	GPRIN3;SNCA
4	90630675	4:90630675:C:A	C	A	intergenic	GPRIN3;SNCA
4	90630801	4:90630801:G:C	G	C	intergenic	GPRIN3;SNCA
4	90630814	4:90630814:C:T	C	T	intergenic	GPRIN3;SNCA
4	90630901	4:90630901:G:T	G	T	intergenic	GPRIN3;SNCA
4	90631716	4:90631716:G:A	G	A	intergenic	GPRIN3;SNCA
4	90702781	4:90702781:A:G	A	G	intronic	SNCA
4	90703753	4:90703753:T:C	T	C	intronic	SNCA
4	90704011	4:90704011:G:A	G	A	intronic	SNCA
4	90704876	4:90704876:C:T	C	T	intronic	SNCA
6	32193424	6:32193424:G:A	G	A	intergenic	NOTCH4;LOC101929163
6	32193512	6:32193512:C:T	C	T	intergenic	NOTCH4;LOC101929163
6	32193564	6:32193564:C:T	C	T	intergenic	NOTCH4;LOC101929163
6	32339840	6:32339840:T:A	T	A	ncRNA_intronic	LOC101929163
6	32339925	6:32339925:T:A	T	A	ncRNA_intronic	LOC101929163
6	32360341	6:32360341:C:A	C	A	ncRNA_intronic	HCG23;LOC101929163
6	32360443	6:32360443:C:T	C	T	ncRNA_intronic	HCG23;LOC101929163
6	32360477	6:32360477:T:A	T	A	ncRNA_intronic	HCG23;LOC101929163
6	32360532	6:32360532:A:G	A	G	ncRNA_intronic	HCG23;LOC101929163
6	32360551	6:32360551:C:G	C	G	ncRNA_intronic	HCG23;LOC101929163
6	32360589	6:32360589:A:G	A	G	ncRNA_intronic	HCG23;LOC101929163
6	32360641	6:32360641:A:G	A	G	ncRNA_intronic	HCG23;LOC101929163
6	32360644	6:32360644:C:T	C	T	ncRNA_intronic	HCG23;LOC101929163
6	32360714	6:32360714:C:T	C	T	ncRNA_intronic	HCG23;LOC101929163
6	32360849	6:32360849:G:T	G	T	ncRNA_intronic	HCG23;LOC101929163
6	32360945	6:32360945:T:C	T	C	ncRNA_intronic	HCG23;LOC101929163
6	32360955	6:32360955:G:A	G	A	ncRNA_intronic	HCG23;LOC101929163
6	32360970	6:32360970:C:T	C	T	ncRNA_intronic	HCG23;LOC101929163
6	32361003	6:32361003:C:T	C	T	ncRNA_intronic	HCG23;LOC101929163
6	32361035	6:32361035:T:C	T	C	ncRNA_intronic	HCG23;LOC101929163
6	32361080	6:32361080:T:G	T	G	ncRNA_intronic	HCG23;LOC101929163
6	32361130	6:32361130:C:T	C	T	ncRNA_intronic	HCG23;LOC101929163
6	32361223	6:32361223:C:T	C	T	ncRNA_intronic	HCG23;LOC101929163
6	32376471	6:32376471:A:C	A	C	downstream	LOC101929163
6	32590665	6:32590665:A:G	A	G	intergenic	HLA-DRB1;HLA-DQA1
6	32590669	6:32590669:T:A	T	A	intergenic	HLA-DRB1;HLA-DQA1
6	32590696	6:32590696:C:T	C	T	intergenic	HLA-DRB1;HLA-DQA1
6	32590722	6:32590722:G:T	G	T	intergenic	HLA-DRB1;HLA-DQA1
6	32590735	6:32590735:C:T	C	T	intergenic	HLA-DRB1;HLA-DQA1
6	32590833	6:32590833:A:T	A	T	intergenic	HLA-DRB1;HLA-DQA1
6	32590844	6:32590844:G:C	G	C	intergenic	HLA-DRB1;HLA-DQA1
6	32666431	6:32666431:C:T	C	T	intergenic	HLA-DQB1;HLA-DQA2
6	32666563	6:32666563:T:A	T	A	intergenic	HLA-DQB1;HLA-DQA2
6	32666630	6:32666630:A:T	A	T	intergenic	HLA-DQB1;HLA-DQA2
6	32666636	6:32666636:G:A	G	A	intergenic	HLA-DQB1;HLA-DQA2
6	32666863	6:32666863:G:T	G	T	intergenic	HLA-DQB1;HLA-DQA2
6	33050441	6:33050441:G:A	G	A	intronic	HLA-DPB1
6	33050499	6:33050499:A:G	A	G	intronic	HLA-DPB1
6	33055294	6:33055294:G:A	G	A	UTR3	HLA-DPB1
6	33055346	6:33055346:T:G	T	G	UTR3	HLA-DPB1
6	33055390	6:33055390:C:T	C	T	UTR3	HLA-DPB1
6	33055419	6:33055419:A:G	A	G	UTR3	HLA-DPB1
6	33055487	6:33055487:T:C	T	C	UTR3	HLA-DPB1
6	33055494	6:33055494:G:T	G	T	UTR3	HLA-DPB1
6	33055501	6:33055501:C:T	C	T	UTR3	HLA-DPB1
6	33055538	6:33055538:C:T	C	T	UTR3	HLA-DPB1
6	33055780	6:33055780:C:T	C	T	UTR3	HLA-DPB1
6	33055818	6:33055818:A:G	A	G	UTR3	HLA-DPB1
6	33055899	6:33055899:G:A	G	A	UTR3	HLA-DPB1
6	33055946	6:33055946:G:A	G	A	UTR3	HLA-DPB1
6	33056069	6:33056069:G:A	G	A	UTR3	HLA-DPB1
6	33056097	6:33056097:T:G	T	G	UTR3	HLA-DPB1
12	40354244	12:40354244:G:A	G	A	intronic	SLC2A13
12	40354470	12:40354470:C:T	C	T	intronic	SLC2A13
12	40383902	12:40383902:C:G	C	G	intronic	SLC2A13
15	58855169	15:58855169:G:A	G	A	intronic	LIPC
15	58856033	15:58856033:T:C	T	C	intronic	LIPC
15	58856606	15:58856606:G:A	G	A	intronic	LIPC
15	58857378	15:58857378:A:G	A	G	intronic	LIPC
15	58857945	15:58857945:A:T	A	T	intronic	LIPC
15	58858110	15:58858110:T:C	T	C	intronic	LIPC
15	58858910	15:58858910:T:C	T	C	intronic	LIPC
15	58859594	15:58859594:C:A	C	A	intronic	LIPC
15	58974904	15:58974904:T:C	T	C	intronic	ADAM10
15	58977856	15:58977856:A:C	A	C	intronic	ADAM10
15	58980985	15:58980985:A:C	A	C	intronic	ADAM10
15	58982390	15:58982390:T:C	T	C	intronic	ADAM10
15	58983318	15:58983318:G:C	G	C	ncRNA_exonic	HSP90AB4P
15	58983425	15:58983425:G:C	G	C	ncRNA_exonic	HSP90AB4P
17	43820669	17:43820669:G:T	G	T	intronic	LINC02210-CRHR1
17	43854655	17:43854655:G:C	G	C	intronic	LINC02210-CRHR1
17	43856458	17:43856458:G:A	G	A	intronic	LINC02210-CRHR1
17	43991888	17:43991888:G:A	G	A	intronic	MAPT
17	43992233	17:43992233:C:T	C	T	intronic	MAPT
17	43992244	17:43992244:G:A	G	A	intronic	MAPT
17	43992283	17:43992283:A:G	A	G	intronic	MAPT
17	43992305	17:43992305:G:A	G	A	intronic	MAPT
17	43992456	17:43992456:G:A	G	A	intronic	MAPT
17	43992463	17:43992463:G:C	G	C	intronic	MAPT
17	43992581	17:43992581:C:T	C	T	intronic	MAPT
17	43992806	17:43992806:A:G	A	G	intronic	MAPT
17	43992943	17:43992943:G:A	G	A	intronic	MAPT
17	43994252	17:43994252:T:C	T	C	intronic	MAPT
17	43994358	17:43994358:C:T	C	T	intronic	MAPT
17	43994386	17:43994386:C:A	C	A	intronic	MAPT
17	43994435	17:43994435:A:G	A	G	intronic	MAPT
17	43994623	17:43994623:G:A	G	A	intronic	MAPT
17	43994648	17:43994648:C:T	C	T	intronic	MAPT
17	44860021	17:44860021:C:T	C	T	intronic	WNT3
17	44861003	17:44861003:C:T	C	T	intronic	WNT3
17	44862347	17:44862347:G:A	G	A	intronic	WNT3
17	44862613	17:44862613:A:G	A	G	intronic	WNT3
17	44863133	17:44863133:T:C	T	C	intronic	WNT3
17	44863413	17:44863413:T:C	T	C	intronic	WNT3
17	44865439	17:44865439:T:G	T	G	intronic	WNT3
17	44865498	17:44865498:C:T	C	T	intronic	WNT3
17	44865603	17:44865603:T:C	T	C	intronic	WNT3
