## Supplementary Table 6 for "Genome-wide epistasis analysis in Parkinson’s disease between populations with different genetic ancestry reveals significant variant-variant interactions"

### Sheet: Sheet1
Supplementary Table 6. Phenotype Enrichment terms associated with the eGenes from interacting variants.
term_id	term_name	source	adjust_pvalue	genes_associated_in_db	gene_overlap	overlap_ratio	pvalue	common_genes
HP:0100749	Chest pain	HPO	0.000455174	88	4	(4/88)	1.18844e-06	HLA-DPB1, HLA-DQA1, HLA-DRB1, DPM3
HP:0001824	Weight loss	HPO	0.0140485	209	4	(4/209)	3.66802e-05	HLA-DPB1, HLA-DQA1, HLA-DRB1, SNCA
HP:0000651	Diplopia	HPO	0.0150649	72	3	(3/72)	3.93338e-05	HLA-DRB1, MAPT, SNCA
HP:0011960	Substantia nigra gliosis	HPO	0.0285972	14	2	(2/14)	7.46664e-05	MAPT, SNCA
HP:0031908	Micrographia	HPO	0.0285972	14	2	(2/14)	7.46664e-05	MAPT, SNCA
HP:0000727	Frontal lobe dementia	HPO	0.0479746	18	2	(2/18)	0.00012526	MAPT, SNCA
HP:0003587	Insidious onset	HPO	0.0479746	18	2	(2/18)	0.00012526	MAPT, SNCA
HP:0002548	Parkinsonism with favorable response to dopaminergic medication	HPO	0.053589	19	2	(2/19)	0.000139919	MAPT, SNCA
HP:0012735	Cough	HPO	0.0623966	116	3	(3/116)	0.000162915	HLA-DPB1, HLA-DQA1, HLA-DRB1
HP:0002015	Dysphagia	HPO	0.0655095	311	4	(4/311)	0.000171043	HLA-DQA1, HLA-DRB1, MAPT, SNCA
HP:0000738	Hallucinations	HPO	0.0706877	121	3	(3/121)	0.000184563	HLA-DRB1, MAPT, SNCA
HP:0100315	Lewy bodies	HPO	0.0722719	22	2	(2/22)	0.0001887	MAPT, SNCA
HP:0000514	Slow saccadic eye movements	HPO	0.101456	26	2	(2/26)	0.000264899	MAPT, SNCA
HP:0002304	Akinesia	HPO	0.117871	28	2	(2/28)	0.000307756	MAPT, SNCA
HP:0011227	Elevated C-reactive protein level	HPO	0.135495	30	2	(2/30)	0.000353772	HLA-DPB1, HLA-DRB1
HP:0000622	Blurred vision	HPO	0.144759	31	2	(2/31)	0.000377961	HLA-DRB1, MAPT
HP:0001681	Angina pectoris	HPO	0.164189	33	2	(2/33)	0.000428693	HLA-DPB1, LIPC
HP:0001701	Pericarditis	HPO	0.164189	33	2	(2/33)	0.000428693	HLA-DPB1, HLA-DRB1
HP:0000873	Diabetes insipidus	HPO	0.174355	34	2	(2/34)	0.000455234	HLA-DPB1, HLA-DRB1
HP:0003565	Elevated erythrocyte sedimentation rate	HPO	0.174355	34	2	(2/34)	0.000455234	HLA-DPB1, HLA-DRB1
HP:0100785	Insomnia	HPO	0.195583	36	2	(2/36)	0.00051066	HLA-DRB1, SNCA
HP:0000012	Urinary urgency	HPO	0.206644	37	2	(2/37)	0.000539541	MAPT, SNCA
HP:0002322	Resting tremor	HPO	0.241614	40	2	(2/40)	0.000630846	MAPT, SNCA
HP:0002141	Gait imbalance	HPO	0.305816	45	2	(2/45)	0.000798476	MAPT, SNCA
HP:0000741	Apathy	HPO	0.347867	48	2	(2/48)	0.000908269	MAPT, SNCA
HP:0002113	Pulmonary infiltrates	HPO	0.362469	49	2	(2/49)	0.000946394	HLA-DPB1, HLA-DRB1
HP:0002105	Hemoptysis	HPO	0.472826	56	2	(2/56)	0.00123453	HLA-DPB1, HLA-DRB1
HP:0002172	Postural instability	HPO	0.524457	59	2	(2/59)	0.00136934	MAPT, SNCA
HP:0002206	Pulmonary fibrosis	HPO	0.542241	60	2	(2/60)	0.00141577	HLA-DPB1, HLA-DRB1
HP:0001287	Meningitis	HPO	0.654945	66	2	(2/66)	0.00171004	HLA-DPB1, HLA-DRB1
HP:0012332	Abnormal autonomic nervous system physiology	HPO	0.654945	66	2	(2/66)	0.00171004	MAPT, SNCA
HP:0002171	Gliosis	HPO	0.735756	70	2	(2/70)	0.00192103	MAPT, SNCA
HP:0002960	Autoimmunity	HPO	0.777852	72	2	(2/72)	0.00203094	HLA-DPB1, HLA-DRB1
HP:0000988	Skin rash	HPO	1	82	2	(2/82)	0.00262424	HLA-DPB1, HLA-DRB1
HP:0000716	Depressivity	HPO	1	313	3	(3/313)	0.00289946	HLA-DRB1, MAPT, SNCA
HP:0002359	Frequent falls	HPO	1	92	2	(2/92)	0.00328952	MAPT, SNCA
HP:0002067	Bradykinesia	HPO	1	97	2	(2/97)	0.00364877	MAPT, SNCA
HP:0001300	Parkinsonism	HPO	1	98	2	(2/98)	0.00372273	MAPT, SNCA
HP:0200042	Skin ulcer	HPO	1	100	2	(2/100)	0.00387274	HLA-DPB1, HLA-DRB1
HP:0003745	Sporadic	HPO	1	112	2	(2/112)	0.00483108	HLA-DRB1, MAPT
HP:0001268	Mental deterioration	HPO	1	117	2	(2/117)	0.00525954	MAPT, SNCA
HP:0002317	Unsteady gait	HPO	1	131	2	(2/131)	0.00654878	MAPT, DPM3
HP:0003581	Adult onset	HPO	1	131	2	(2/131)	0.00654878	MAPT, DPM3
HP:0100710	Impulsivity	HPO	1	131	2	(2/131)	0.00654878	MAPT, SNCA
HP:0002063	Rigidity	HPO	1	144	2	(2/144)	0.00786191	MAPT, SNCA
HP:0000726	Dementia	HPO	1	150	2	(2/150)	0.00850489	MAPT, SNCA
HP:0002829	Arthralgia	HPO	1	151	2	(2/151)	0.0086143	HLA-DPB1, HLA-DRB1
HP:0000071	Ureteral stenosis	HPO	1	10	1	(1/10)	0.00931453	HLA-DPB1
HP:0000511	Vertical supranuclear gaze palsy	HPO	1	10	1	(1/10)	0.00931453	MAPT
HP:0000710	Hyperorality	HPO	1	10	1	(1/10)	0.00931453	MAPT
HP:0001094	Iridocyclitis	HPO	1	10	1	(1/10)	0.00931453	HLA-DRB1
HP:0001600	Abnormality of the larynx	HPO	1	10	1	(1/10)	0.00931453	WNT3
HP:0002427	Motor aphasia	HPO	1	10	1	(1/10)	0.00931453	MAPT
HP:0005340	Spastic/hyperactive bladder	HPO	1	10	1	(1/10)	0.00931453	SNCA
HP:0010310	Chylothorax	HPO	1	10	1	(1/10)	0.00931453	HLA-DRB1
HP:0030166	Night sweats	HPO	1	10	1	(1/10)	0.00931453	HLA-DRB1
HP:0000757	Lack of insight	HPO	1	11	1	(1/11)	0.0102415	MAPT
HP:0002068	Neuromuscular dysphagia	HPO	1	11	1	(1/11)	0.0102415	MAPT
HP:0002494	Abnormal rapid eye movement sleep	HPO	1	11	1	(1/11)	0.0102415	HLA-DRB1
HP:0006961	Jerky head movements	HPO	1	11	1	(1/11)	0.0102415	MAPT
HP:0007112	Temporal cortical atrophy	HPO	1	11	1	(1/11)	0.0102415	MAPT
HP:0008366	Contractures involving the joints of the feet	HPO	1	11	1	(1/11)	0.0102415	HLA-DRB1
HP:0011024	Abnormality of the gastrointestinal tract	HPO	1	11	1	(1/11)	0.0102415	HLA-DRB1
HP:0030212	Collectionism	HPO	1	11	1	(1/11)	0.0102415	MAPT
HP:0100699	Scarring	HPO	1	11	1	(1/11)	0.0102415	HLA-DRB1
HP:0000163	Abnormal oral cavity morphology	HPO	1	12	1	(1/12)	0.0111676	HLA-DPB1
HP:0002524	Cataplexy	HPO	1	12	1	(1/12)	0.0111676	HLA-DRB1
HP:0002781	Upper airway obstruction	HPO	1	12	1	(1/12)	0.0111676	HLA-DRB1
HP:0007086	Social and occupational deterioration	HPO	1	12	1	(1/12)	0.0111676	MAPT
HP:0040307	Male sexual dysfunction	HPO	1	12	1	(1/12)	0.0111676	SNCA
HP:0100256	Senile plaques	HPO	1	12	1	(1/12)	0.0111676	MAPT
HP:0002360	Sleep disturbance	HPO	1	180	2	(2/180)	0.0120596	MAPT, SNCA
HP:0000571	Hypometric saccades	HPO	1	13	1	(1/13)	0.0120929	MAPT
HP:0000719	Inappropriate behavior	HPO	1	13	1	(1/13)	0.0120929	MAPT
HP:0000723	Restrictive behavior	HPO	1	13	1	(1/13)	0.0120929	MAPT
HP:0002037	Inflammation of the large intestine	HPO	1	13	1	(1/13)	0.0120929	HLA-DRB1
HP:0005181	Premature coronary artery atherosclerosis	HPO	1	13	1	(1/13)	0.0120929	LIPC
HP:0005681	Juvenile rheumatoid arthritis	HPO	1	13	1	(1/13)	0.0120929	HLA-DRB1
HP:0006892	Frontotemporal cerebral atrophy	HPO	1	13	1	(1/13)	0.0120929	MAPT
HP:0008839	Hypoplastic pelvis	HPO	1	13	1	(1/13)	0.0120929	WNT3
HP:0002017	Nausea and vomiting	HPO	1	182	2	(2/182)	0.0123162	HLA-DPB1, HLA-DRB1
HP:0002476	Primitive reflex	HPO	1	14	1	(1/14)	0.0130174	MAPT
HP:0006530	Interstitial pulmonary abnormality	HPO	1	14	1	(1/14)	0.0130174	HLA-DRB1
HP:0011999	Paranoia	HPO	1	14	1	(1/14)	0.0130174	SNCA
HP:0012452	Restless legs	HPO	1	14	1	(1/14)	0.0130174	SNCA
HP:0030014	Female sexual dysfunction	HPO	1	14	1	(1/14)	0.0130174	SNCA
HP:0045084	Limb myoclonus	HPO	1	14	1	(1/14)	0.0130174	MAPT
HP:0000744	Low frustration tolerance	HPO	1	15	1	(1/15)	0.013941	SNCA
HP:0002100	Recurrent aspiration pneumonia	HPO	1	15	1	(1/15)	0.013941	HLA-DQA1
HP:0009926	Epiphora	HPO	1	15	1	(1/15)	0.013941	HLA-DRB1
HP:0031434	Abnormal speech prosody	HPO	1	15	1	(1/15)	0.013941	MAPT
HP:0000148	Vaginal atresia	HPO	1	16	1	(1/16)	0.0148639	WNT3
HP:0000570	Abnormal saccadic eye movements	HPO	1	16	1	(1/16)	0.0148639	MAPT
HP:0002493	Upper motor neuron dysfunction	HPO	1	16	1	(1/16)	0.0148639	MAPT
HP:0003642	Type I transferrin isoform profile	HPO	1	16	1	(1/16)	0.0148639	DPM3
HP:0004926	Orthostatic hypotension due to autonomic dysfunction	HPO	1	16	1	(1/16)	0.0148639	SNCA
HP:0006709	Aplasia/Hypoplasia of the nipples	HPO	1	16	1	(1/16)	0.0148639	WNT3
HP:0007311	Short stepped shuffling gait	HPO	1	16	1	(1/16)	0.0148639	MAPT
HP:0100545	Arterial stenosis	HPO	1	16	1	(1/16)	0.0148639	YY1AP1
HP:0000921	Missing ribs	HPO	1	17	1	(1/17)	0.0157859	WNT3
HP:0030223	Perseveration	HPO	1	17	1	(1/17)	0.0157859	MAPT
HP:0100579	Mucosal telangiectasiae	HPO	1	17	1	(1/17)	0.0157859	HLA-DRB1
HP:0100817	Renovascular hypertension	HPO	1	17	1	(1/17)	0.0157859	YY1AP1
HP:0002027	Abdominal pain	HPO	1	212	2	(2/212)	0.0164501	HLA-DPB1, HLA-DRB1
HP:0002062	Morphological abnormality of the pyramidal tract	HPO	1	18	1	(1/18)	0.0167071	MAPT
HP:0002442	Dyscalculia	HPO	1	18	1	(1/18)	0.0167071	MAPT
HP:0003749	Pelvic girdle muscle weakness	HPO	1	18	1	(1/18)	0.0167071	DPM3
HP:0011098	Speech apraxia	HPO	1	18	1	(1/18)	0.0167071	MAPT
HP:0025268	Stuttering	HPO	1	18	1	(1/18)	0.0167071	MAPT
HP:0100721	Mediastinal lymphadenopathy	HPO	1	18	1	(1/18)	0.0167071	HLA-DRB1
HP:0000605	Supranuclear gaze palsy	HPO	1	19	1	(1/19)	0.0176275	MAPT
HP:0002367	Visual hallucinations	HPO	1	19	1	(1/19)	0.0176275	SNCA
HP:0100735	Hypertensive crisis	HPO	1	19	1	(1/19)	0.0176275	HLA-DRB1
HP:0100842	Septo-optic dysplasia	HPO	1	19	1	(1/19)	0.0176275	WNT3
HP:0000613	Photophobia	HPO	1	221	2	(2/221)	0.0177915	HLA-DRB1, MAPT
HP:0003487	Babinski sign	HPO	1	224	2	(2/224)	0.0182487	DPM3, SNCA
HP:0000554	Uveitis	HPO	1	20	1	(1/20)	0.0185471	HLA-DRB1
HP:0001621	Weak voice	HPO	1	20	1	(1/20)	0.0185471	MAPT
HP:0002446	Astrocytosis	HPO	1	20	1	(1/20)	0.0185471	MAPT
HP:0002578	Gastroparesis	HPO	1	20	1	(1/20)	0.0185471	SNCA
HP:0003765	Psoriasiform dermatitis	HPO	1	20	1	(1/20)	0.0185471	HLA-DRB1
HP:0009088	Speech articulation difficulties	HPO	1	20	1	(1/20)	0.0185471	MAPT
HP:0010534	Transient global amnesia	HPO	1	20	1	(1/20)	0.0185471	HLA-DRB1
HP:0200035	Skin plaque	HPO	1	20	1	(1/20)	0.0185471	HLA-DRB1
HP:0000006	Autosomal dominant inheritance	HPO	1	1748	5	(5/1748)	0.019276	ADAM10, HLA-DRB1, LIPC, MAPT, SNCA
HP:0001188	Hand clenching	HPO	1	21	1	(1/21)	0.0194659	MAPT
HP:0001278	Orthostatic hypotension	HPO	1	21	1	(1/21)	0.0194659	SNCA
HP:0001970	Tubulointerstitial nephritis	HPO	1	21	1	(1/21)	0.0194659	HLA-DRB1
HP:0002145	Frontotemporal dementia	HPO	1	21	1	(1/21)	0.0194659	MAPT
HP:0002185	Neurofibrillary tangles	HPO	1	21	1	(1/21)	0.0194659	MAPT
HP:0000068	Urethral atresia	HPO	1	22	1	(1/22)	0.0203838	WNT3
HP:0001195	Single umbilical artery	HPO	1	22	1	(1/22)	0.0203838	WNT3
HP:0002777	Tracheal stenosis	HPO	1	22	1	(1/22)	0.0203838	WNT3
HP:0100533	Inflammatory abnormality of the eye	HPO	1	22	1	(1/22)	0.0203838	HLA-DPB1
HP:0001945	Fever	HPO	1	239	2	(2/239)	0.0206096	HLA-DPB1, HLA-DRB1
HP:0000083	Renal insufficiency	HPO	1	241	2	(2/241)	0.0209337	HLA-DPB1, HLA-DRB1
HP:0000011	Neurogenic bladder	HPO	1	23	1	(1/23)	0.021301	SNCA
HP:0000734	Disinhibition	HPO	1	23	1	(1/23)	0.021301	MAPT
HP:0000735	Impaired social interactions	HPO	1	23	1	(1/23)	0.021301	SNCA
HP:0001920	Renal artery stenosis	HPO	1	23	1	(1/23)	0.021301	YY1AP1
HP:0002362	Shuffling gait	HPO	1	23	1	(1/23)	0.021301	SNCA
HP:0002366	Abnormal lower motor neuron morphology	HPO	1	23	1	(1/23)	0.021301	MAPT
HP:0010522	Dyslexia	HPO	1	23	1	(1/23)	0.021301	MAPT
HP:0100539	Periorbital edema	HPO	1	23	1	(1/23)	0.021301	HLA-DPB1
HP:0000711	Restlessness	HPO	1	24	1	(1/24)	0.0222173	MAPT
HP:0002527	Falls	HPO	1	24	1	(1/24)	0.0222173	MAPT
HP:0007159	Fluctuations in consciousness	HPO	1	24	1	(1/24)	0.0222173	SNCA
HP:0002102	Pleuritis	HPO	1	25	1	(1/25)	0.0231328	HLA-DPB1
HP:0002401	Stroke-like episode	HPO	1	25	1	(1/25)	0.0231328	DPM3
HP:0004395	Malnutrition	HPO	1	25	1	(1/25)	0.0231328	HLA-DQA1
HP:0012062	Bone cyst	HPO	1	26	1	(1/26)	0.0240475	HLA-DRB1
HP:0012658	Abnormal brain FDG positron emission tomography	HPO	1	26	1	(1/26)	0.0240475	MAPT
HP:0040019	Finger clinodactyly	HPO	1	26	1	(1/26)	0.0240475	YY1AP1
HP:0002464	Spastic dysarthria	HPO	1	27	1	(1/27)	0.0249615	MAPT
HP:0007305	CNS demyelination	HPO	1	27	1	(1/27)	0.0249615	HLA-DRB1
HP:0000822	Hypertension	HPO	1	268	2	(2/268)	0.0255162	HLA-DPB1, YY1AP1
HP:0003676	Progressive	HPO	1	270	2	(2/270)	0.0258707	MAPT, SNCA
HP:0002451	Limb dystonia	HPO	1	28	1	(1/28)	0.0258746	MAPT
HP:0003805	Rimmed vacuoles	HPO	1	28	1	(1/28)	0.0258746	DPM3
HP:0010702	Increased circulating antibody level	HPO	1	28	1	(1/28)	0.0258746	HLA-DRB1
HP:0002019	Constipation	HPO	1	274	2	(2/274)	0.0265859	MAPT, SNCA
HP:0000746	Delusions	HPO	1	29	1	(1/29)	0.0267868	SNCA
HP:0000836	Hyperthyroidism	HPO	1	29	1	(1/29)	0.0267868	HLA-DRB1
HP:0003474	Sensory impairment	HPO	1	29	1	(1/29)	0.0267868	MAPT
HP:0006510	Chronic pulmonary obstruction	HPO	1	29	1	(1/29)	0.0267868	HLA-DPB1
HP:0006703	Aplasia/Hypoplasia of the lungs	HPO	1	29	1	(1/29)	0.0267868	WNT3
HP:0000739	Anxiety	HPO	1	276	2	(2/276)	0.0269465	MAPT, SNCA
HP:0000643	Blepharospasm	HPO	1	30	1	(1/30)	0.0276983	MAPT
HP:0001350	Slurred speech	HPO	1	30	1	(1/30)	0.0276983	HLA-DRB1
HP:0002045	Hypothermia	HPO	1	30	1	(1/30)	0.0276983	HLA-DRB1
HP:0006957	Loss of ability to walk	HPO	1	30	1	(1/30)	0.0276983	MAPT
HP:0010794	Impaired visuospatial constructive cognition	HPO	1	30	1	(1/30)	0.0276983	MAPT
HP:0012733	Macule	HPO	1	30	1	(1/30)	0.0276983	HLA-DRB1
HP:0001425	Heterogeneous	HPO	1	282	2	(2/282)	0.0280404	MAPT, WNT3
HP:0001010	Hypopigmentation of the skin	HPO	1	31	1	(1/31)	0.028609	HLA-DRB1
HP:0003584	Late onset	HPO	1	31	1	(1/31)	0.028609	LIPC
HP:0002020	Gastroesophageal reflux	HPO	1	286	2	(2/286)	0.0287797	HLA-DQA1, HLA-DRB1
HP:0000338	Hypomimic face	HPO	1	32	1	(1/32)	0.0295189	SNCA
HP:0002107	Pneumothorax	HPO	1	32	1	(1/32)	0.0295189	HLA-DRB1
HP:0002301	Hemiplegia	HPO	1	32	1	(1/32)	0.0295189	HLA-DPB1
HP:0004756	Ventricular tachycardia	HPO	1	32	1	(1/32)	0.0295189	HLA-DRB1
HP:0002101	Abnormal lung lobation	HPO	1	34	1	(1/34)	0.0313362	WNT3
HP:0012450	Chronic constipation	HPO	1	34	1	(1/34)	0.0313362	SNCA
HP:0001386	Joint swelling	HPO	1	35	1	(1/35)	0.0322437	HLA-DRB1
HP:0025269	Panic attack	HPO	1	35	1	(1/35)	0.0322437	SNCA
HP:0001025	Urticaria	HPO	1	36	1	(1/36)	0.0331503	HLA-DRB1
HP:0001426	Multifactorial inheritance	HPO	1	36	1	(1/36)	0.0331503	HLA-DRB1
HP:0010529	Echolalia	HPO	1	36	1	(1/36)	0.0331503	MAPT
HP:0031819	Increased waist to hip ratio	HPO	1	36	1	(1/36)	0.0331503	LIPC
HP:0001097	Keratoconjunctivitis sicca	HPO	1	37	1	(1/37)	0.0340562	HLA-DRB1
HP:0002371	Loss of speech	HPO	1	37	1	(1/37)	0.0340562	MAPT
HP:0002529	Neuronal loss in central nervous system	HPO	1	37	1	(1/37)	0.0340562	MAPT
HP:0030016	Dyspareunia	HPO	1	37	1	(1/37)	0.0340562	HLA-DRB1
HP:0002463	Language impairment	HPO	1	38	1	(1/38)	0.0349612	MAPT
HP:0003678	Rapidly progressive	HPO	1	38	1	(1/38)	0.0349612	SNCA
HP:0002150	Hypercalciuria	HPO	1	39	1	(1/39)	0.0358655	HLA-DRB1
HP:0002659	Increased susceptibility to fractures	HPO	1	39	1	(1/39)	0.0358655	YY1AP1
HP:0005214	Intestinal obstruction	HPO	1	39	1	(1/39)	0.0358655	HLA-DPB1
HP:0001332	Dystonia	HPO	1	323	2	(2/323)	0.0359844	MAPT, SNCA
HP:0012378	Fatigue	HPO	1	325	2	(2/325)	0.0363922	HLA-DPB1, HLA-DRB1
HP:0002375	Hypokinesia	HPO	1	41	1	(1/41)	0.0376716	SNCA
HP:0010526	Dysgraphia	HPO	1	41	1	(1/41)	0.0376716	MAPT
HP:0001324	Muscle weakness	HPO	1	333	2	(2/333)	0.0380414	HLA-DRB1, DPM3
HP:0000597	Ophthalmoparesis	HPO	1	42	1	(1/42)	0.0385735	MAPT
HP:0002300	Mutism	HPO	1	42	1	(1/42)	0.0385735	MAPT
HP:0002637	Cerebral ischemia	HPO	1	43	1	(1/43)	0.0394745	HLA-DPB1
HP:0001337	Tremor	HPO	1	343	2	(2/343)	0.0401434	MAPT, SNCA
HP:0009053	Distal lower limb muscle weakness	HPO	1	44	1	(1/44)	0.0403748	MAPT
HP:0002922	Increased CSF protein	HPO	1	45	1	(1/45)	0.0412742	HLA-DRB1
HP:0000298	Mask-like facies	HPO	1	47	1	(1/47)	0.0430708	MAPT
HP:0002591	Polyphagia	HPO	1	47	1	(1/47)	0.0430708	MAPT
HP:0007354	Amyotrophic lateral sclerosis	HPO	1	47	1	(1/47)	0.0430708	MAPT
HP:0008981	Calf muscle hypertrophy	HPO	1	47	1	(1/47)	0.0430708	DPM3
HP:0000246	Sinusitis	HPO	1	48	1	(1/48)	0.0439678	HLA-DPB1
HP:0001880	Eosinophilia	HPO	1	48	1	(1/48)	0.0439678	HLA-DRB1
HP:0004409	Hyposmia	HPO	1	48	1	(1/48)	0.0439678	SNCA
HP:0004936	Venous thrombosis	HPO	1	48	1	(1/48)	0.0439678	HLA-DPB1
HP:0000763	Sensory neuropathy	HPO	1	49	1	(1/49)	0.0448641	HLA-DPB1
HP:0000979	Purpura	HPO	1	49	1	(1/49)	0.0448641	HLA-DPB1
HP:0002097	Emphysema	HPO	1	49	1	(1/49)	0.0448641	HLA-DRB1
HP:0002202	Pleural effusion	HPO	1	49	1	(1/49)	0.0448641	HLA-DRB1
HP:0002311	Incoordination	HPO	1	49	1	(1/49)	0.0448641	HLA-DRB1
HP:0002312	Clumsiness	HPO	1	49	1	(1/49)	0.0448641	MAPT
HP:0000751	Personality changes	HPO	1	50	1	(1/50)	0.0457596	MAPT
HP:0100758	Gangrene	HPO	1	50	1	(1/50)	0.0457596	HLA-DPB1
HP:0003072	Hypercalcemia	HPO	1	51	1	(1/51)	0.0466543	HLA-DRB1
HP:0003557	Increased variability in muscle fiber diameter	HPO	1	51	1	(1/51)	0.0466543	DPM3
HP:0001409	Portal hypertension	HPO	1	52	1	(1/52)	0.0475482	HLA-DRB1
HP:0100820	Glomerulopathy	HPO	1	52	1	(1/52)	0.0475482	HLA-DPB1
HP:0003391	Gowers sign	HPO	1	53	1	(1/53)	0.0484413	DPM3
HP:0001138	Optic neuropathy	HPO	1	54	1	(1/54)	0.0493336	HLA-DRB1
HP:0002381	Aphasia	HPO	1	54	1	(1/54)	0.0493336	MAPT
HP:0002500	Abnormality of the cerebral white matter	HPO	1	54	1	(1/54)	0.0493336	MAPT
HP:0000474	Thickened nuchal skin fold	HPO	1	55	1	(1/55)	0.0502252	MAPT
HP:0009473	Joint contracture of the hand	HPO	1	55	1	(1/55)	0.0502252	HLA-DRB1
HP:0000855	Insulin resistance	HPO	1	56	1	(1/56)	0.0511159	LIPC
HP:0001004	Lymphedema	HPO	1	56	1	(1/56)	0.0511159	HLA-DRB1
HP:0002186	Apraxia	HPO	1	56	1	(1/56)	0.0511159	MAPT
HP:0002797	Osteolysis	HPO	1	56	1	(1/56)	0.0511159	HLA-DRB1
HP:0002357	Dysphasia	HPO	1	57	1	(1/57)	0.0520058	MAPT
HP:0002633	Vasculitis	HPO	1	57	1	(1/57)	0.0520058	HLA-DPB1
HP:0100585	Telangiectasia of the skin	HPO	1	57	1	(1/57)	0.0520058	HLA-DRB1
HP:0002380	Fasciculations	HPO	1	58	1	(1/58)	0.052895	MAPT
HP:0000217	Xerostomia	HPO	1	59	1	(1/59)	0.0537834	HLA-DRB1
HP:0000202	Oral cleft	HPO	1	61	1	(1/61)	0.0555578	WNT3
HP:0000953	Hyperpigmentation of the skin	HPO	1	61	1	(1/61)	0.0555578	HLA-DRB1
HP:0002018	Nausea	HPO	1	61	1	(1/61)	0.0555578	SNCA
HP:0004325	Decreased body weight	HPO	1	61	1	(1/61)	0.0555578	YY1AP1
HP:0001733	Pancreatitis	HPO	1	62	1	(1/62)	0.0564438	HLA-DPB1
HP:0012444	Brain atrophy	HPO	1	62	1	(1/62)	0.0564438	MAPT
HP:0001262	Excessive daytime somnolence	HPO	1	63	1	(1/63)	0.057329	HLA-DRB1
HP:0001878	Hemolytic anemia	HPO	1	64	1	(1/64)	0.0582135	HLA-DRB1
HP:0100753	Schizophrenia	HPO	1	65	1	(1/65)	0.0590971	SNCA
HP:0000121	Nephrocalcinosis	HPO	1	66	1	(1/66)	0.05998	HLA-DRB1
HP:0003560	Muscular dystrophy	HPO	1	68	1	(1/68)	0.0617434	DPM3
HP:0002080	Intention tremor	HPO	1	69	1	(1/69)	0.0626239	SNCA
CRB:0000053	Positive hit with Proliferation (CFSE Staining) in T Cell	CRB	1	70	1	(1/70)	0.0634206	WNT3
HP:0000864	Abnormality of the hypothalamus-pituitary axis	HPO	1	70	1	(1/70)	0.0635037	HLA-DPB1
HP:0002091	Restrictive ventilatory defect	HPO	1	70	1	(1/70)	0.0635037	HLA-DPB1
HP:0002155	Hypertriglyceridemia	HPO	1	70	1	(1/70)	0.0635037	LIPC
HP:0200034	Papule	HPO	1	70	1	(1/70)	0.0635037	HLA-DPB1
HP:0001659	Aortic regurgitation	HPO	1	72	1	(1/72)	0.0652609	YY1AP1
HP:0001260	Dysarthria	HPO	1	459	2	(2/459)	0.0675181	MAPT, SNCA
HP:0001647	Bicuspid aortic valve	HPO	1	75	1	(1/75)	0.0678908	YY1AP1
HP:0001746	Asplenia	HPO	1	76	1	(1/76)	0.0687659	WNT3
HP:0008066	Abnormal blistering of the skin	HPO	1	76	1	(1/76)	0.0687659	HLA-DRB1
HP:0006824	Cranial nerve paralysis	HPO	1	78	1	(1/78)	0.0705137	HLA-DPB1
HP:0000551	Color vision defect	HPO	1	80	1	(1/80)	0.0722584	SNCA
HP:0002071	Abnormality of extrapyramidal motor function	HPO	1	80	1	(1/80)	0.0722584	MAPT
HP:0001482	Subcutaneous nodule	HPO	1	81	1	(1/81)	0.0731296	HLA-DRB1
HP:0002665	Lymphoma	HPO	1	82	1	(1/82)	0.0740001	HLA-DRB1
HP:0001882	Leukopenia	HPO	1	84	1	(1/84)	0.0757386	HLA-DRB1
HP:0000657	Oculomotor apraxia	HPO	1	85	1	(1/85)	0.0766068	MAPT
HP:0002039	Anorexia	HPO	1	85	1	(1/85)	0.0766068	HLA-DRB1
HP:0003401	Paresthesia	HPO	1	85	1	(1/85)	0.0766068	HLA-DRB1
HP:0000421	Epistaxis	HPO	1	86	1	(1/86)	0.0774741	HLA-DPB1
HP:0000709	Psychosis	HPO	1	86	1	(1/86)	0.0774741	MAPT
HP:0001279	Syncope	HPO	1	86	1	(1/86)	0.0774741	HLA-DRB1
HP:0001876	Pancytopenia	HPO	1	88	1	(1/88)	0.0792065	HLA-DRB1
HP:0000787	Nephrolithiasis	HPO	1	89	1	(1/89)	0.0800716	HLA-DRB1
HP:0000713	Agitation	HPO	1	91	1	(1/91)	0.0817993	SNCA
HP:0001257	Spasticity	HPO	1	515	2	(2/515)	0.0824625	HLA-DRB1, SNCA
HP:0000962	Hyperkeratosis	HPO	1	92	1	(1/92)	0.0826621	ADAM10
HP:0000007	Autosomal recessive inheritance	HPO	1	2583	5	(5/2583)	0.0828431	LIPC, MAPT, DPM3, YY1AP1, WNT3
HP:0000964	Eczema	HPO	1	93	1	(1/93)	0.0835241	HLA-DRB1
HP:0001159	Syndactyly	HPO	1	94	1	(1/94)	0.0843853	YY1AP1
HP:0000104	Renal agenesis	HPO	1	100	1	(1/100)	0.0895365	WNT3
HP:0000736	Short attention span	HPO	1	100	1	(1/100)	0.0895365	SNCA
HP:0001315	Reduced tendon reflexes	HPO	1	102	1	(1/102)	0.0912475	DPM3
HP:0001369	Arthritis	HPO	1	102	1	(1/102)	0.0912475	HLA-DRB1
HP:0000453	Choanal atresia	HPO	1	103	1	(1/103)	0.0921019	WNT3
HP:0002515	Waddling gait	HPO	1	103	1	(1/103)	0.0921019	DPM3
HP:0008551	Microtia	HPO	1	103	1	(1/103)	0.0921019	WNT3
HP:0004279	Short palm	HPO	1	104	1	(1/104)	0.0929555	YY1AP1
HP:0001347	Hyperreflexia	HPO	1	554	2	(2/554)	0.0934343	MAPT, SNCA
HP:0000003	Multicystic kidney dysplasia	HPO	1	106	1	(1/106)	0.0946604	WNT3
HP:0002187	Intellectual disability, profound	HPO	1	107	1	(1/107)	0.0955118	DPM3
HP:0002354	Memory impairment	HPO	1	109	1	(1/109)	0.0972121	MAPT
HP:0000204	Cleft upper lip	HPO	1	110	1	(1/110)	0.0980612	WNT3
HP:0001053	Hypopigmented skin patches	HPO	1	111	1	(1/111)	0.0989095	HLA-DRB1
HP:0002092	Pulmonary arterial hypertension	HPO	1	113	1	(1/113)	0.100604	HLA-DRB1
HP:0000488	Retinopathy	HPO	1	114	1	(1/114)	0.10145	HLA-DPB1
HP:0002110	Bronchiectasis	HPO	1	114	1	(1/114)	0.10145	HLA-DRB1
HP:0000518	Cataract	HPO	1	584	2	(2/584)	0.102159	HLA-DRB1, WNT3
HP:0001399	Hepatic failure	HPO	1	115	1	(1/115)	0.102295	HLA-DRB1
HP:0002089	Pulmonary hypoplasia	HPO	1	115	1	(1/115)	0.102295	WNT3
CRB:0000008	Positive hit with Peroxidized Lipids (Liperfluo Intensity) in Glutamatergic Neuron	CRB	1	588	2	(2/588)	0.103105	DAP3, NOTCH4
HP:0002239	Gastrointestinal hemorrhage	HPO	1	116	1	(1/116)	0.10314	HLA-DPB1
HP:0010783	Erythema	HPO	1	116	1	(1/116)	0.10314	HLA-DRB1
HP:0000712	Emotional lability	HPO	1	117	1	(1/117)	0.103984	HLA-DRB1
HP:0003701	Proximal muscle weakness	HPO	1	118	1	(1/118)	0.104827	HLA-DRB1
HP:0000504	Abnormality of vision	HPO	1	119	1	(1/119)	0.105669	HLA-DRB1
HP:0000790	Hematuria	HPO	1	122	1	(1/122)	0.108191	HLA-DPB1
HP:0002023	Anal atresia	HPO	1	122	1	(1/122)	0.108191	WNT3
HP:0003326	Myalgia	HPO	1	124	1	(1/124)	0.109869	HLA-DPB1
HP:0002094	Dyspnea	HPO	1	125	1	(1/125)	0.110707	HLA-DRB1
HP:0000482	Microcornea	HPO	1	126	1	(1/126)	0.111544	WNT3
CRB:0000013	Association with Survival No Antioxidants CRISPRa in Glutamatergic Neuron	CRB	1	618	2	(2/618)	0.112067	GPRIN3, WNT3
HP:0002719	Recurrent infections	HPO	1	130	1	(1/130)	0.114885	HLA-DRB1
HP:0000389	Chronic otitis media	HPO	1	132	1	(1/132)	0.116551	HLA-DPB1
HP:0003394	Muscle spasm	HPO	1	132	1	(1/132)	0.116551	SNCA
HP:0002757	Recurrent fractures	HPO	1	134	1	(1/134)	0.118214	YY1AP1
HP:0007256	Abnormal pyramidal sign	HPO	1	136	1	(1/136)	0.119874	MAPT
HP:0002167	Neurological speech impairment	HPO	1	139	1	(1/139)	0.122358	MAPT
HP:0000733	Stereotypy	HPO	1	140	1	(1/140)	0.123185	MAPT
HP:0000020	Urinary incontinence	HPO	1	144	1	(1/144)	0.126485	HLA-DRB1
HP:0000737	Irritability	HPO	1	146	1	(1/146)	0.12813	MAPT
HP:0001644	Dilated cardiomyopathy	HPO	1	149	1	(1/149)	0.130592	DPM3
HP:0000670	Carious teeth	HPO	1	150	1	(1/150)	0.131412	HLA-DRB1
HP:0000612	Iris coloboma	HPO	1	151	1	(1/151)	0.132231	WNT3
HP:0002751	Kyphoscoliosis	HPO	1	152	1	(1/152)	0.133048	MAPT
HP:0011675	Arrhythmia	HPO	1	156	1	(1/156)	0.136313	HLA-DPB1
HP:0002716	Lymphadenopathy	HPO	1	157	1	(1/157)	0.137127	HLA-DRB1
CRB:0000007	Association with Peroxidized Lipids (Liperfluo Intensity) in Glutamatergic Neuron	CRB	1	1395	3	(3/1395)	0.137147	DAP3, LIPC, NOTCH4
HP:0002315	Headache	HPO	1	166	1	(1/166)	0.144423	HLA-DPB1
HP:0002024	Malabsorption	HPO	1	169	1	(1/169)	0.146842	HLA-DRB1
HP:0001596	Alopecia	HPO	1	170	1	(1/170)	0.147647	HLA-DRB1
HP:0001328	Specific learning disability	HPO	1	171	1	(1/171)	0.148451	YY1AP1
CRB:0000018	Negative hit with Survival No Antioxidants CRISPRi in Glutamatergic Neuron	CRB	1	1452	3	(3/1452)	0.149642	DAP3, DPM3, YY1AP1
HP:0000160	Narrow mouth	HPO	1	174	1	(1/174)	0.15086	WNT3
HP:0005978	Type II diabetes mellitus	HPO	1	176	1	(1/176)	0.152462	LIPC
HP:0000093	Proteinuria	HPO	1	177	1	(1/177)	0.153261	HLA-DPB1
HP:0000126	Hydronephrosis	HPO	1	178	1	(1/178)	0.154061	HLA-DPB1
HP:0010628	Facial palsy	HPO	1	179	1	(1/179)	0.154859	HLA-DRB1
HP:0002069	Bilateral tonic-clonic seizure	HPO	1	180	1	(1/180)	0.155657	MAPT
HP:0100660	Dyskinesia	HPO	1	182	1	(1/182)	0.15725	SNCA
HP:0000718	Aggressive behavior	HPO	1	184	1	(1/184)	0.158841	MAPT
HP:0002098	Respiratory distress	HPO	1	189	1	(1/189)	0.162805	MAPT
HP:0009830	Peripheral neuropathy	HPO	1	190	1	(1/190)	0.163595	HLA-DRB1
CRB:0000016	Association with Survival No Antioxidants CRISPRi in Glutamatergic Neuron	CRB	1	1528	3	(3/1528)	0.1669	DAP3, DPM3, YY1AP1
HP:0000819	Diabetes mellitus	HPO	1	195	1	(1/195)	0.167538	HLA-DRB1
HP:0001635	Congestive heart failure	HPO	1	195	1	(1/195)	0.167538	HLA-DRB1
HP:0001561	Polyhydramnios	HPO	1	202	1	(1/202)	0.173029	WNT3
HP:0000821	Hypothyroidism	HPO	1	208	1	(1/208)	0.177708	HLA-DRB1
HP:0000520	Proptosis	HPO	1	211	1	(1/211)	0.180038	HLA-DPB1
HP:0002014	Diarrhea	HPO	1	215	1	(1/215)	0.183135	SNCA
HP:0002465	Poor speech	HPO	1	216	1	(1/216)	0.183907	MAPT
HP:0002910	Elevated hepatic transaminase	HPO	1	216	1	(1/216)	0.183907	DPM3
HP:0001371	Flexion contracture	HPO	1	220	1	(1/220)	0.18699	HLA-DRB1
HP:0003236	Elevated serum creatine kinase	HPO	1	223	1	(1/223)	0.189296	DPM3
HP:0000568	Microphthalmia	HPO	1	224	1	(1/224)	0.190063	WNT3
HP:0001643	Patent ductus arteriosus	HPO	1	242	1	(1/242)	0.203752	YY1AP1
HP:0001274	Agenesis of corpus callosum	HPO	1	243	1	(1/243)	0.204507	WNT3
CRB:0000014	Positive hit with Survival No Antioxidants CRISPRa in Glutamatergic Neuron	CRB	1	248	1	(1/248)	0.208016	WNT3
HP:0002120	Cerebral cortical atrophy	HPO	1	249	1	(1/249)	0.209017	SNCA
HP:0000618	Blindness	HPO	1	250	1	(1/250)	0.209766	HLA-DRB1
HP:0001336	Myoclonus	HPO	1	250	1	(1/250)	0.209766	SNCA
HP:0001873	Thrombocytopenia	HPO	1	250	1	(1/250)	0.209766	HLA-DRB1
HP:0001762	Talipes equinovarus	HPO	1	266	1	(1/266)	0.221666	SNCA
CRB:0000052	Association with Proliferation (CFSE Staining) in T Cell	CRB	1	271	1	(1/271)	0.225081	WNT3
HP:0000501	Glaucoma	HPO	1	272	1	(1/272)	0.226084	HLA-DRB1
HP:0001763	Pes planus	HPO	1	275	1	(1/275)	0.228285	DPM3
HP:0002093	Respiratory insufficiency	HPO	1	288	1	(1/288)	0.237752	HLA-DPB1
HP:0001156	Brachydactyly	HPO	1	307	1	(1/307)	0.251391	YY1AP1
HP:0000238	Hydrocephalus	HPO	1	316	1	(1/316)	0.25777	WNT3
HP:0001288	Gait disturbance	HPO	1	318	1	(1/318)	0.259181	MAPT
HP:0002205	Recurrent respiratory infections	HPO	1	335	1	(1/335)	0.271071	HLA-DPB1
HP:0001513	Obesity	HPO	1	337	1	(1/337)	0.272458	HLA-DRB1
HP:0001744	Splenomegaly	HPO	1	338	1	(1/338)	0.27315	HLA-DRB1
HP:0001629	Ventricular septal defect	HPO	1	341	1	(1/341)	0.275224	YY1AP1
HP:0000505	Visual impairment	HPO	1	344	1	(1/344)	0.277292	HLA-DPB1
CRB:0000015	Negative hit with Survival No Antioxidants CRISPRa in Glutamatergic Neuron	CRB	1	370	1	(1/370)	0.294648	GPRIN3
CRB:0000044	Positive hit with Survival CRISPRa in Glutamatergic Neuron	CRB	1	391	1	(1/391)	0.308626	WNT3
CRB:0000020	Positive hit with Survival No Antioxidants PSAP KO CRISPRa in Glutamatergic Neuron	CRB	1	421	1	(1/421)	0.328141	WNT3
HP:0000175	Cleft palate	HPO	1	435	1	(1/435)	0.337442	WNT3
CRB:0000026	Positive hit with Survival PSAP KO CRISPRa in Glutamatergic Neuron	CRB	1	473	1	(1/473)	0.360741	WNT3
HP:0000369	Low-set ears	HPO	1	488	1	(1/488)	0.370262	WNT3
HP:0002240	Hepatomegaly	HPO	1	493	1	(1/493)	0.373277	HLA-DRB1
HP:0000648	Optic atrophy	HPO	1	533	1	(1/533)	0.396916	WNT3
HP:0000347	Micrognathia	HPO	1	585	1	(1/585)	0.42639	WNT3
HP:0000028	Cryptorchidism	HPO	1	620	1	(1/620)	0.445456	WNT3
HP:0000407	Sensorineural hearing impairment	HPO	1	661	1	(1/661)	0.467029	HLA-DPB1
CRB:0000033	Negative hit with Reactive Oxygen Species (CellRox Intensity) in Glutamatergic Neuron	CRB	1	741	1	(1/741)	0.506381	MAPT
CRB:0000009	Negative hit with Labile Iron (FeRhoNox Intensity) in Glutamatergic Neuron	CRB	1	807	1	(1/807)	0.537097	LIPC
CRB:0000043	Association with Survival CRISPRa in Glutamatergic Neuron	CRB	1	845	1	(1/845)	0.553953	WNT3
CRB:0000019	Association with Survival No Antioxidants PSAP KO CRISPRa in Glutamatergic Neuron	CRB	1	1121	1	(1/1121)	0.660089	WNT3
CRB:0000025	Association with Survival PSAP KO CRISPRa in Glutamatergic Neuron	CRB	1	1191	1	(1/1191)	0.682935	WNT3
CRB:0000031	Association with Reactive Oxygen Species (CellRox Intensity) in Glutamatergic Neuron	CRB	1	1246	1	(1/1246)	0.69986	MAPT
HP:0001249	Intellectual disability	HPO	1	1329	1	(1/1329)	0.724291	YY1AP1
HP:0001250	Seizure	HPO	1	1376	1	(1/1376)	0.737028	HLA-DPB1
CRB:0000048	Negative hit with Survival CRISPRi in Glutamatergic Neuron	CRB	1	1863	1	(1/1863)	0.839689	DAP3
CRB:0000046	Association with Survival CRISPRi in Glutamatergic Neuron	CRB	1	2023	1	(1/2023)	0.864244	DAP3
CRB:XXX	No CRB phenotype	CRB	1	12797	9	(9/12797)	0.954325	ADAM10, EFNA1, EFNA3, HLA-DPB1, HLA-DQA1, HLA-DRB1, KRTCAP2, SLC2A13, SNCA
HPO:XXX	No HPO phenotype	HPO	1	14882	7	(7/14882)	0.999916	DAP3, EFNA1, EFNA3, GPRIN3, KRTCAP2, NOTCH4, SLC2A13
