## Supplementary Table 7 for "Genome-wide epistasis analysis in Parkinson’s disease between populations with different genetic ancestry reveals significant variant-variant interactions"

### Sheet: Sheet1
Supplementary Table 7. Coexpression summary from CoExp Web using GTEX v.7 data and substantianigra tissue
Network	Category	Module	Overlap	Gene	Fisher p-value	FDR p-value	Bonferroni p-value	Module Size	GO Report	Cell Type
BrainSubstantiaNigra	CoExpGTExV7	green	3	GPRIN3,SNCA,SLC2A13	0.0018	0.0203	0.0203	392	dopamine transport GO:0015872 (p-value 0.00892), establishment of vesicle localization GO:0051650 (p-value 0.0158), cell part morphogenesis GO:0032990 (p-value 0.0183), neurotransmitter transport GO:0006836 (p-value 0.0219), vesicle localization GO:0051648 (p-value 0.0248)	Dopaminergic_Neuron (p-value 6.417e-17). Dopaminergic_Neuron_SN (p-value 1.987e-09). Dopaminergic (p-value 1.987e-09).
BrainSubstantiaNigra	CoExpGTExV7	coral3	1	HCG23	0.0795	0.1908	0.8743	127	void	void
BrainSubstantiaNigra	CoExpGTExV7	brown	1	ADAM10	0.2264	0.2264	1	391	void	void
BrainSubstantiaNigra	CoExpGTExV7	mediumpurple4	1	DAP3	0.1729	0.1908	1	290	immune system process GO:0002376 (p-value 3.11e-10), immune response GO:0006955 (p-value 7.46e-09), positive regulation of immune system process GO:0002684 (p-value 3.93e-08), regulation of immune system process GO:0002682 (p-value 6.16e-08), regulation of immune response GO:0050776 (p-value 8.17e-07)	Microglia (p-value 3.264e-27). Cortex_Microglia_Neuroexpresso (p-value 2.832e-26). Hyppocampus_Microglia_Neuroexpresso (p-value 1.74e-15). Cortex_MicrogliaDeactivation_Neuroexpresso (p-value 2.591e-15). Cerebellum_Microglia_Neuroexpresso (p-value 4.951e-12). Hippocampus_MicrogliaDeactivation_Neuroexpresso (p-value 7.716e-06). Cerebellum_MicrogliaDeactivation_Neuroexpresso (p-value 3.066e-05).
BrainSubstantiaNigra	CoExpGTExV7	antiquewhite2	1	DPM3	0.108	0.1908	1	175	void	void
BrainSubstantiaNigra	CoExpGTExV7	lightslateblue	1	EFNA1	0.1062	0.1908	1	172	peptidyl-amino acid modification GO:0018193 (p-value 0.0443)	void
BrainSubstantiaNigra	CoExpGTExV7	darkred	1	EFNA3	0.152	0.1908	1	252	multicellular organismal signaling GO:0035637 (p-value 4.57e-05), cell-cell signaling GO:0007267 (p-value 0.000511), cardiac conduction GO:0061337 (p-value 0.00243), chemical synaptic transmission GO:0099536 (p-value 0.00829), heart contraction GO:0060047 (p-value 0.00965)	Interneuron (p-value 0.02622). Neuron_Interneuton (p-value 0.02622).
BrainSubstantiaNigra	CoExpGTExV7	firebrick3	1	KRTCAP2	0.1202	0.1908	1	196	void	void
BrainSubstantiaNigra	CoExpGTExV7	coral1	1	LIPC	0.1322	0.1908	1	217	post-Golgi vesicle-mediated transport GO:0006892 (p-value 0.0278)	void
BrainSubstantiaNigra	CoExpGTExV7	magenta	1	WNT3	0.1669	0.1908	1	279	response to organic substance GO:0010033 (p-value 2.96e-15), response to chemical GO:0042221 (p-value 6.3e-14), cell surface receptor signaling pathway GO:0007166 (p-value 4.07e-11), cellular response to organic substance GO:0071310 (p-value 2.27e-10), response to stress GO:0006950 (p-value 2.55e-10)	Cortex_Endothelial_Neuroexpresso (p-value 4.936e-08). Cerebellum_MicrogliaActivation_Neuroexpresso (p-value 9.449e-08). Hippocampus_MicrogliaActivation_Neuroexpresso (p-value 2.189e-05). Endothelial (p-value 9.648e-05). DARMANIS_ENDOTHELIAL (p-value 0.003899).
BrainSubstantiaNigra	CoExpGTExV7	honeydew	1	YY1AP1	0.1735	0.1908	1	291	RNA splicing GO:0008380 (p-value 2.31e-05), regulation of nucleobase-containing compound metabolic process GO:0019219 (p-value 8.25e-05), nucleobase-containing compound biosynthetic process GO:0034654 (p-value 9.78e-05), RNA splicing, via transesterification reactions with bulged adenosine as nucleophile GO:0000377 (p-value 0.000105), mRNA splicing, via spliceosome GO:0000398 (p-value 0.000105)	void
