## Supplementary Table 8 for "Genome-wide epistasis analysis in Parkinson’s disease between populations with different genetic ancestry reveals significant variant-variant interactions"

### Sheet: Sheet1
Supplementary Table 8. Genotype specific effect in the variant-variant interactions for all statistically significant epistatic signlas.
Discovery Cohorts	GRCh37							Replication cohorts	GRCh38
SNP1	SNP2							SNP1	SNP2
4_90607126	4_90610135	OR	CI95_lower_bound	CI95_upper_bound	p_value			chr4_89685975_C_G	chr4_89688984_A_T	OR	CI95_lower_bound	CI95_upper_bound	p_value
C/C	T/T	0.926353	0.765795	1.11927	0.424092			C/C	T/T	1.55649	0.675816	3.80175	0.339193
C/G	T/T	1.15096	0.844099	1.56847	0.36056			C/G	T/T	0.854126	0.446671	1.63331	0.646924
G/G	T/T	3.16405	1.34579	8.26075	0.00440249			G/G	T/T	2.43253	1.61489	3.7317	5.72732e-06
C/C	T/A	1.04936	0.96443	1.14161	0.258601			C/C	T/A	1.04212	0.632621	1.72694	0.904576
C/G	T/A	0.981665	0.920281	1.04707	0.579152			C/G	T/A	0.886892	0.663483	1.18597	0.430705
G/G	T/A	1.39579	1.21343	1.60618	2.29585e-06			G/G	T/A	1.36186	1.05069	1.76905	0.0186192
C/C	A/A	1.32967	1.24108	1.42464	3.31129e-16			C/C	A/A	1.39209	0.814216	2.42175	0.206688
C/G	A/A	1.0549	1.00729	1.10479	0.0230282			C/G	A/A	0.658451	0.494957	0.87454	0.00324358
G/G	A/A	0.772463	0.735127	0.811621	6.38603e-25			G/G	A/A	0.710534	0.555553	0.908247	0.00512603
SNP1	SNP2							SNP1	SNP2
17_43992943	17_44865439	OR	CI95_lower_bound	CI95_upper_bound	p_value			chr17_45915577_G_A	chr17_46788073_T_G	OR	CI95_lower_bound	CI95_upper_bound	p_value
A/A	G/G	0.752766	0.674594	0.839446	2.219e-07			A/A	G/G	0.625913	0.287993	1.3281	0.217324
A/G	G/G	1.08247	0.925215	1.26604	0.325584			A/G	G/G	0.827199	0.501613	1.36295	0.470818
G/G	G/G	1.84287	1.1883	2.88996	0.00427508			G/G	G/G	1.73768	1.23871	2.45641	0.000956652
A/A	G/T	0.851604	0.771293	0.939968	0.00132976			A/A	G/T	0.661647	0.302085	1.41998	0.28403
A/G	G/T	0.85229	0.810568	0.896111	3.1702e-10			A/G	G/T	0.713165	0.537676	0.945018	0.0150641
G/G	G/T	1.21851	1.10994	1.33775	2.87064e-05			G/G	G/T	1.19664	0.946127	1.51506	0.131149
A/A	T/T	0.97565	0.824242	1.15407	0.801184			A/A	T/T	1.58054	0.532474	5.23349	0.46583
A/G	T/T	1.04999	0.98793	1.11583	0.115524			A/G	T/T	1.04788	0.686206	1.60682	0.837703
G/G	T/T	1.13934	1.08884	1.19219	1.49722e-08			G/G	T/T	0.88165	0.695715	1.11746	0.290269
SNP1	SNP2
1_155033317	1_155310443	OR	CI95_lower_bound	CI95_upper_bound	p_value
T/T	T/T	4.58098	1.65371	15.7004	0.00145344
T/C	T/T	1.53134	0.973675	2.42459	0.061569
C/C	T/T	1.01002	0.684477	1.48519	1
T/T	T/C	1.62718	1.35472	1.95676	1.12029e-07
T/C	T/C	1.14839	1.04983	1.25615	0.00233591
C/C	T/C	0.820858	0.75201	0.89574	7.73715e-06
T/T	C/C	1.08528	1.00497	1.1719	0.0355881
T/C	C/C	1.04913	1.00223	1.0983	0.038731
C/C	C/C	0.907823	0.867665	0.949814	2.48737e-05
SNP1	SNP2
1_155065981	1_155509622	OR	CI95_lower_bound	CI95_upper_bound	p_value
C/C	T/T	3.34892	1.51149	8.15677	0.00149494
C/T	T/T	1.19291	0.887963	1.60233	0.243546
T/T	T/T	0.832522	0.666588	1.03748	0.103785
C/C	T/C	1.57126	1.37331	1.79879	2.08166e-11
C/T	T/C	0.996547	0.929565	1.06825	0.929975
T/T	T/C	0.857598	0.791284	0.929251	0.000153547
C/C	C/C	1.03598	0.980738	1.09425	0.206569
C/T	C/C	0.987411	0.943473	1.03339	0.587487
T/T	C/C	0.976877	0.922179	1.03476	0.431348
SNP1	SNP2
1_155120012	1_155632053	OR	CI95_lower_bound	CI95_upper_bound	p_value
G/G	A/A	0.968523	0.610467	1.52715	0.912515
G/A	A/A	1.18121	0.782955	1.78127	0.424172
A/A	A/A	4.47921	1.8927	12.2248	0.000141739
G/G	A/G	0.819163	0.720442	0.930712	0.00187635
G/A	A/G	0.943282	0.867105	1.02603	0.175138
A/A	A/G	1.57744	1.40105	1.77692	2.09192e-14
G/G	G/G	0.931961	0.870219	0.998023	0.0432613
G/A	G/G	0.95096	0.90912	0.9948	0.0283604
A/A	G/G	1.05329	1.0053	1.10361	0.0285496
SNP1	SNP2
1_155122783	1_155698425	OR	CI95_lower_bound	CI95_upper_bound	p_value
G/G	T/T	3.61571	1.37445	11.13	0.00381923
G/A	T/T	1.33348	0.880838	2.02344	0.157967
A/A	T/T	1.03236	0.752364	1.4137	0.876967
G/G	T/C	1.69423	1.26407	2.27943	0.000309663
G/A	T/C	1.32407	1.19931	1.46197	1.98772e-08
A/A	T/C	0.853657	0.794988	0.916511	1.04896e-05
G/G	C/C	1.10095	0.919368	1.31792	0.300192
G/A	C/C	1.03201	0.976159	1.09097	0.265503
A/A	C/C	0.95784	0.915569	1.0021	0.0602388
SNP1	SNP2
4_90703753	4_90629465	OR	CI95_lower_bound	CI95_upper_bound	p_value
C/C	G/G	0.601519	0.343178	1.02591	0.0626019
C/T	G/G	1.08004	0.950459	1.22704	0.23446
T/T	G/G	1.18337	1.10938	1.2623	2.62666e-07
C/C	G/C	1.32551	0.986921	1.78219	0.0578714
C/T	G/C	1.1819	1.09629	1.27421	1.14316e-05
T/T	G/C	0.986713	0.942933	1.03252	0.56503
C/C	C/C	1.94953	1.38497	2.76471	6.68644e-05
C/T	C/C	1.21644	1.11533	1.32674	8.05038e-06
T/T	C/C	0.779684	0.741962	0.819273	2.93057e-23
SNP1	SNP2
6_32360849	6_32666636	OR	CI95_lower_bound	CI95_upper_bound	p_value
T/T	A/A	1.19088	0.946583	1.49806	0.137285
T/G	A/A	1.18955	0.854226	1.65617	0.29094
G/G	A/A	1.44557	0.687719	3.08255	0.299524
T/T	A/G	1.12985	0.977437	1.3058	0.0940871
T/G	A/G	1.04762	0.985258	1.11382	0.135698
G/G	A/G	1.30827	1.17235	1.46013	1.21519e-06
T/T	G/G	1.17788	1.00291	1.38318	0.0436207
T/G	G/G	1.13679	1.07494	1.20219	6.26711e-06
G/G	G/G	0.830756	0.794744	0.868391	1.58748e-16
SNP1	SNP2
6_32376471	6_32339925	OR	CI95_lower_bound	CI95_upper_bound	p_value
C/C	A/A	1.15654	1.01356	1.31958	0.0283245
C/A	A/A	1.04696	0.953988	1.14877	0.336206
A/A	A/A	1.16092	1.03776	1.29861	0.00845905
C/C	A/T	1.15438	0.903917	1.47376	0.248763
C/A	A/T	1.00443	0.952249	1.0594	0.871204
A/A	A/T	1.01945	0.967701	1.0739	0.467979
C/C	T/T	2.58363	1.32781	5.27465	0.00348459
C/A	T/T	1.35918	1.20312	1.53579	6.08118e-07
A/A	T/T	0.88158	0.842247	0.922716	5.04773e-08
SNP1	SNP2
6_32590735	6_32193512	OR	CI95_lower_bound	CI95_upper_bound	p_value
T/T	T/T	1.05761	0.759189	1.47066	0.746011
T/C	T/T	0.903738	0.755379	1.07995	0.267955
C/C	T/T	1.48639	1.25469	1.76223	2.96694e-06
T/T	T/C	1.28918	1.093	1.52092	0.00215956
T/C	T/C	1.01362	0.948898	1.08269	0.688889
C/C	T/C	1.04374	0.983805	1.1072	0.154957
T/T	C/C	1.38941	1.17004	1.65078	0.000147658
T/C	C/C	1.12311	1.05905	1.19107	9.97816e-05
C/C	C/C	0.856146	0.81887	0.895094	6.21609e-12
SNP1	SNP2
6_33050441	6_33055501	OR	CI95_lower_bound	CI95_upper_bound	p_value
A/A	T/T	1.38818	1.17234	1.64454	0.000113549
A/G	T/T	0.801186	0.669457	0.957289	0.0138734
G/G	T/T	0.857952	0.653643	1.12256	0.261996
A/A	T/C	1.30546	1.11614	1.52728	0.000705181
A/G	T/C	1.26557	1.19359	1.34197	2.10851e-15
G/G	T/C	0.678186	0.634219	0.725048	4.79343e-31
A/A	C/C	0.927681	0.716911	1.19784	0.570307
A/G	C/C	1.01017	0.944338	1.08056	0.771993
G/G	C/C	1.0129	0.969283	1.05849	0.568891
SNP1	SNP2
12_40383902	12_40354470	OR	CI95_lower_bound	CI95_upper_bound	p_value
C/C	C/C	1.01505	0.916662	1.12376	0.777758
C/G	C/C	1.06005	0.985564	1.14016	0.116917
G/G	C/C	1.14497	1.03965	1.26089	0.00541158
C/C	C/T	1.22536	1.09745	1.36819	0.000262389
C/G	C/T	0.966995	0.918734	1.01777	0.199456
G/G	C/T	0.952326	0.901683	1.00576	0.0793043
C/C	T/T	1.24217	0.972079	1.58766	0.0772421
C/G	T/T	1.17433	1.08544	1.27052	5.54983e-05
G/G	T/T	0.874473	0.827679	0.92385	1.42629e-06
SNP1	SNP2
15_58980985	15_58856033	OR	CI95_lower_bound	CI95_upper_bound	p_value
C/C	C/C	0.959392	0.844199	1.0903	0.5151
C/A	C/C	1.02483	0.918392	1.14361	0.654181
A/A	C/C	1.02612	0.855725	1.23045	0.781002
C/C	C/T	2.01366	1.60282	2.52981	6.87984e-10
C/A	C/T	0.973694	0.925085	1.02486	0.183078
A/A	C/T	0.988491	0.931512	1.04896	0.649743
C/C	T/T	7.41765	3.12982	17.5798	3.96792e-08
C/A	T/T	2.23643	1.97404	2.5337	4.2567e-41
A/A	T/T	0.940663	0.900229	0.982913	3.90642e-07
SNP1	SNP2
17_43856458	17_43820669	OR	CI95_lower_bound	CI95_upper_bound	p_value
A/A	G/G	0.758957	0.691935	0.832128	2.45544e-09
A/G	G/G	0.922271	0.849563	1.00109	0.0523778
G/G	G/G	1.26787	1.10714	1.45214	0.000493602
A/A	G/T	0.897501	0.820497	0.981442	0.0172539
A/G	G/T	0.897085	0.85338	0.943002	1.78021e-05
G/G	G/T	1.14605	1.07743	1.21897	1.32751e-05
A/A	T/T	1.17009	0.987947	1.38561	0.0681476
A/G	T/T	1.1355	1.06138	1.21479	0.000201424
G/G	T/T	1.0622	1.00606	1.12149	0.0285063
